# Clonal Hematopoiesis Dynamics and Evolutionary Fitness During Cancer Treatment Impact Clinical Outcomes

**DOI:** 10.1101/2025.08.27.25334581

**Authors:** Mona Arabzadeh, Yi-Han Tang, Christelle Colin-Leitzinger, Sadegh Marzban, Daniel Walgenbach, Stefania Morganti, Vaidhyanathan Mahaganapathy, Erika Harper, Mingxiang Teng, Jacob K. Kresovich, Iman Washington, Heather A. Parsons, Judy E. Garber, Jeffrey West, Shridar Ganesan, Hossein Khiabanian, Nancy Gillis

## Abstract

Clonal hematopoiesis (CH) is the age-related expansion of mutated hematopoietic stem cells without other hematologic abnormalities. In patients with solid tumors, CH is associated with higher mortality and may evolve to therapy-related myeloid neoplasms; however, the mechanisms by which cancer treatments promote CH dynamics remain largely unknown. Here, we analyzed 392 serial samples from a prospective cohort of breast cancer patients and showed that cytotoxic treatments (chemotherapy ± radiation) led to strong therapeutic bottlenecks, resulting in significant reductions in hematopoietic allelic populations and differential clonal selection. CH clones that were positively selected and expanded through dose-dependent therapeutic bottlenecks frequently harbored mutations in *TP53, PPM1D, SRCAP, DNMT3A*, and *YLPM1*. Patients with positively selected CH during treatment had the shortest progression-free and overall survival compared to patients with unchanging or negatively selected CH across all therapies. These findings, corroborated in independent breast cancer and pan-cancer cohorts, provide strong evidence for clinical relevance of changes in CH during cancer treatment which may help identify patients at high risk for inferior outcomes.
