## Supplemental Tables for "Clonal Hematopoiesis Dynamics and Evolutionary Fitness During Cancer Treatment Impact Clinical Outcomes": TableS1.xlsx

### Sheet: Table S1
# Table S1. List of 81 genes included in targeted sequencing
gene_name
ANKRD26
ARID1B
ASXL1
ATM
BCOR
BCORL1
BRAF
BRCC3
CALR
CBL
CBLB
CEBPA
CHEK2
CREBBP
CSF3R
DDX41
DNMT3A
ETNK1
ETV6
EZH2
FAT1
FLT3
GATA1
GATA2
GNAS
GNB1
HRAS
IDH1
IDH2
IKZF1
JAK1
JAK2
JAK3
KDM6A
KIT
KMT2A
KMT2D
KRAS
MAP2K1
MPL
MYD88
NF1
NOTCH1
NPM1
NRAS
PAX5
PHF6
PML
PPM1D
PTEN
PTPN11
RAD21
RTEL1
RUNX1
SAMD9
SAMD9L
SETBP1
SETD2
SF1
SF3A1
SF3B1
SH2B3
SMC1A
SMC3
SRCAP
SRP72
SRSF2
STAG2
STAT3
STAT5B
TERC
TERT
TET2
TP53
U2AF1
U2AF2
WT1
YLPM1
ZBTB33
ZNF318
ZRSR2
