## Supplemental Tables for "Clonal Hematopoiesis Dynamics and Evolutionary Fitness During Cancer Treatment Impact Clinical Outcomes": TableS3.xlsx

### Sheet: Table S3
# Table S3. Statistics for evaluation of excess of nonsense CH mutations per gene
gene	nonsense excess p-value	fdr	total_nonsyn	nonsyn_missense_obs	nonsyn_nonsense_obs	synonymous_obs	missense_fold_obs	missense_fold_obs_L_CI	missense_fold_obs_U_CI	nonsense_fold_obs	nonsense_fold_obs_LCI	nonsense_fold_obs_UCI
YLPM1	5.27609e-24	2.21596e-22	9	2	7	0	0.306517	-0.00789173	0.620926	16.625	11.7527	21.4973
PPM1D	2.1365e-18	4.48664e-17	6	1	5	1	0.196456	-0.102715	0.495626	17.8702	10.8438	24.8967
DNMT3A	3.87856e-18	5.42999e-17	56	41	15	0	0.998509	0.865758	1.13126	6.55054	4.1701	8.93098
TET2	4.68112e-14	4.91518e-13	5	1	4	0	0.271552	-0.127956	0.671061	16.5956	10.4917	22.6995
ASXL1	6.26547e-13	5.26299e-12	4	1	3	0	0.344641	-0.146295	0.835577	20.0549	10.5323	29.5776
SH2B3	3.14684e-09	2.20279e-08	3	1	2	0	0.468293	-0.160633	1.09722	21.0732	6.92235	35.224
ZNF318	5.33896e-09	3.20337e-08	5	2	3	0	0.552058	0.054696	1.04942	14.0388	5.60686	22.4707
SAMD9L	0.000169817	0.00089154	1	0	1	0	0	0	0	18.3827	18.3827	18.3827
SRCAP	0.00078612	0.00366856	5	3	2	2	0.608874	0.17178	1.04597	8.66349	0.147383	17.1796
KMT2D	0.0197861	0.0831017	3	2	1	0	0.934421	0.306949	1.56189	8.98054	-3.08048	21.0416
SMC1A	0.0634846	0.242396	3	2	1	0	0.895934	0.294307	1.49756	6.73091	-2.30882	15.7706
ZBTB33	0.166417	0.582461	0	0	0	1	0	0	0	0	0	0
CBLB	0.185266	0.598553	0	0	0	1	0	0	0	0	0	0
ANKRD26	0.843383	0.908742	1	1	0	0	1.34068	1.34068	1.34068	0	0	0
ARID1B	0.656591	0.908742	1	1	0	1	0.682943	-0.111379	1.47727	0	0	0
ATM	0.883726	0.908742	3	3	0	1	1.01825	0.534754	1.50174	0	0	0
BCOR	0.688138	0.908742	2	2	0	0	1.37378	1.37378	1.37378	0	0	0
BCORL1	0.673483	0.908742	2	2	0	0	1.39531	1.39531	1.39531	0	0	0
BRCC3	0.700994	0.908742	2	2	0	0	1.35534	1.35534	1.35534	0	0	0
CHEK2	0.572548	0.908742	3	3	0	0	1.37185	1.37185	1.37185	0	0	0
DDX41	0.653016	0.908742	1	1	0	1	0.684615	-0.111652	1.48088	0	0	0
ETNK1	0.84025	0.908742	1	1	0	0	1.34815	1.34815	1.34815	0	0	0
ETV6	0.837024	0.908742	1	1	0	0	1.35584	1.35584	1.35584	0	0	0
FAT1	0.887105	0.908742	4	4	0	1	1.08852	0.688159	1.48887	0	0	0
GNAS	0.572903	0.908742	3	3	0	0	1.3714	1.3714	1.3714	0	0	0
GNB1	0.65767	0.908742	1	1	0	1	0.677783	-0.110538	1.4661	0	0	0
IKZF1	0.841822	0.908742	1	1	0	0	1.3444	1.3444	1.3444	0	0	0
JAK2	0.842129	0.908742	1	1	0	0	1.34366	1.34366	1.34366	0	0	0
KDM6A	0.831715	0.908742	1	1	0	0	1.36854	1.36854	1.36854	0	0	0
KIT	0.620187	0.908742	1	1	0	1	0.677911	-0.110559	1.46638	0	0	0
KMT2A	0.826898	0.908742	1	1	0	0	1.38015	1.38015	1.38015	0	0	0
KRAS	0.706539	0.908742	2	2	0	0	1.34752	1.34752	1.34752	0	0	0
NOTCH1	0.835618	0.908742	1	1	0	0	1.35917	1.35917	1.35917	0	0	0
PTPN11	0.83994	0.908742	1	1	0	0	1.34887	1.34887	1.34887	0	0	0
SETBP1	0.698103	0.908742	2	2	0	0	1.35941	1.35941	1.35941	0	0	0
SF3B1	0.687879	0.908742	2	2	0	0	1.37417	1.37417	1.37417	0	0	0
SMC3	0.707513	0.908742	2	2	0	0	1.34602	1.34602	1.34602	0	0	0
STAG2	0.842864	0.908742	1	1	0	0	1.34191	1.34191	1.34191	0	0	0
TERT	0.665752	0.908742	2	2	0	0	1.40687	1.40687	1.40687	0	0	0
TP53	0.886352	0.908742	4	4	0	1	1.09698	0.693513	1.50045	0	0	0
WT1	0.829329	0.908742	1	1	0	0	1.37431	1.37431	1.37431	0	0	0
NF1	0.91035	0.91035	3	3	0	1	1.01963	0.535479	1.50377	0	0	0
