## Supplemental Tables for "Clonal Hematopoiesis Dynamics and Evolutionary Fitness During Cancer Treatment Impact Clinical Outcomes": TableS4.xlsx

### Sheet: Table S4-1
# Table S4. Overall growth rate (CH VAF change per month) within first 18 month of treatment per modality
treatment	mean_CHvaf_change_per_month	median_CHvaf_change_per_month	standard_deviation	standard_error	number_patients	number_mutations
chemo	0.00129243	0.000806355	0.00270224	0.000374734	33	52
radiation	0.000697019	0.000305568	0.00118225	0.000150146	33	62
chemorad	0.000606228	0.000440615	0.000555447	0.00014845	8	14
hormone	-5.29847e-05	5.64422e-05	0.000873925	0.00015449	20	32

### Sheet: Table S4-2
# Table S4. Gene growth rate (CH VAF change per month) from start of treatment to last follow-up per modality
gene	treatment	mean_CHvaf_change_per_month	median_CHvaf_change_per_month	standard_deviation	standard_error	number_patients	number_mutations
TP53	chemo	0.0039753	0.00138977	0.00489477	0.002826	3	3
YLPM1	chemo	0.00187207	0.00187207	0.00215413	0.00124369	2	3
ATM	radiation	0.00180665	0.00180665	0.00178362	0.00126121	2	2
PPM1D	chemo	0.0017578	0.0015812	0.00101099	0.000583693	3	3
KRAS	chemo	0.00156679	0.00156679			1	1
PPM1D	chemorad	0.00144726	0.00144726			1	1
NF1	chemo	0.00139886	0.00139886			1	1
DNMT3A	chemo	0.00138675	0.000735571	0.00254484	0.000569043	17	20
NF1	radiation	0.00130366	0.000161073	0.00212004	0.00122401	3	3
BCOR	hormone	0.00113176	0.00113176			1	1
SF3B1	radiation	0.000988063	0.000988063	0.00100529	0.000710847	2	2
BCORL1	chemo	0.000837042	0.000837042	0.00122716	0.000867735	2	2
GNB1	chemo	0.000794406	0.000794406			1	1
YLPM1	radiation	0.000779304	0.000171471	0.00119525	0.000690076	3	3
CHEK2	radiation	0.000732239	0.000732239	0.000568847	0.000402236	2	2
SH2B3	chemo	0.000714248	0.000714248			1	1
PPM1D	hormone	0.000647077	0.000647077			1	1
DNMT3A	radiation	0.000621176	0.00019221	0.00125028	0.000245201	23	26
SRCAP	chemorad	0.000588484	0.000588484			1	2
SRCAP	chemo	0.000502824	0.000502824	0.000124617	8.81177e-05	2	2
GNAS	chemo	0.000461297	0.000461297			1	1
ARID1B	chemo	0.000447611	0.000447611			1	1
ASXL1	radiation	0.000437962	0.000437962	0.000444793	0.000314516	2	2
TET2	radiation	0.000426818	0.000326713	0.00056484	0.00032611	3	3
DNMT3A	chemorad	0.000385844	0.000410185	0.000894932	0.000447466	4	4
IKZF1	radiation	0.000342943	0.000342943			1	1
SMC1A	radiation	0.000322698	0.000322698			1	1
SETBP1	hormone	0.000322497	0.000322497			1	1
WT1	hormone	0.00031672	0.00031672			1	1
ANKRD26	chemorad	0.000292746	0.000292746			1	1
SETBP1	chemo	0.000248405	0.000248405			1	1
FAT1	radiation	0.000243831	0.000243831			1	1
SRCAP	hormone	0.00019822	0.00019822			1	1
KMT2D	radiation	0.000185926	0.000185926			1	1
KMT2D	hormone	0.000171304	0.000171304	0.000302597	0.000213968	2	2
JAK2	chemo	0.000114096	0.000114096			1	1
PTPN11	radiation	0.000104668	0.000104668			1	1
SH2B3	radiation	4.37864e-05	4.37864e-05	4.13495e-05	2.92385e-05	2	2
PPM1D	radiation	2.60581e-05	2.60581e-05			1	1
ETV6	hormone	0	0			1	1
KMT2A	radiation	0	0			1	1
BCOR	radiation	-5.44548e-06	-5.44548e-06	0.000606338	0.000428746	2	2
YLPM1	hormone	-3.0765e-05	-5.81127e-05	0.000284685	0.000164363	3	3
GNAS	hormone	-7.07058e-05	-7.07058e-05			1	1
ZNF318	radiation	-8.83685e-05	0	0.000397623	0.000229568	3	3
KDM6A	radiation	-0.000115172	-0.000115172			1	1
NOTCH1	hormone	-0.000118658	-0.000118658			1	1
TERT	hormone	-0.000169446	-0.000169446	0.000219205	0.000155001	2	2
STAG2	hormone	-0.00017855	-0.00017855			1	1
CHEK2	hormone	-0.000181218	-0.000181218			1	1
TET2	chemo	-0.000254431	-0.000149204	0.00127759	0.000737614	3	3
ETNK1	radiation	-0.000301059	-0.000301059			1	1
TP53	radiation	-0.000313585	-0.000313585			1	1
FAT1	hormone	-0.000349112	-0.000349112			1	1
SMC3	radiation	-0.000370239	-0.000370239			1	1
DNMT3A	hormone	-0.000382556	7.49002e-05	0.0010114	0.000337135	7	9
JAK2	radiation	-0.000472803	-0.000472803			1	1
BRCC3	hormone	-0.000473042	-0.000473042			1	1
ZNF318	chemo	-0.000690684	-0.000690684	0.0021121	0.00149348	2	2
ASXL1	hormone	-0.000841039	-0.000841039	0.00160178	0.00113263	2	2
SAMD9L	chemorad	-0.000855998	-0.000855998			1	1
SAMD9L	chemo	-0.000927832	-0.000927832			1	1
ATM	chemo	-0.00123446	-0.00123446			1	1
ASXL1	chemo	-0.00145867	-0.00145867			1	1
SMC1A	hormone	-0.00165752	-0.00165752	0.00234409	0.00165752	2	2
FAT1	chemo	-0.00203607	-0.00203607	0.00398366	0.00281687	2	2
BRCC3	chemo	-0.00292239	-0.00292239			1	1

### Sheet: Table S4-3
# Table S4. Gene growth rate (CH VAF change per month) within first 18 month of treatment per modality
gene	treatment	mean_CHvaf_change_per_month	median_CHvaf_change_per_month	standard_deviation	standard_error	number_patients	number_mutations
TP53	chemo	0.0039753	0.00138977	0.00489477	0.002826	3	3
YLPM1	chemo	0.00187207	0.00187207	0.00215413	0.00124369	2	3
ATM	radiation	0.00180665	0.00180665	0.00178362	0.00126121	2	2
PPM1D	chemo	0.0017578	0.0015812	0.00101099	0.000583693	3	3
KRAS	chemo	0.00156679	0.00156679			1	1
PPM1D	chemorad	0.00144726	0.00144726			1	1
NF1	chemo	0.00139886	0.00139886			1	1
DNMT3A	chemo	0.00139571	0.000735571	0.00253993	0.000567945	17	20
NF1	radiation	0.00130366	0.000161073	0.00212004	0.00122401	3	3
BCOR	hormone	0.00113176	0.00113176			1	1
SF3B1	radiation	0.000988063	0.000988063	0.00100529	0.000710847	2	2
BCORL1	chemo	0.000837042	0.000837042	0.00122716	0.000867735	2	2
GNB1	chemo	0.000794406	0.000794406			1	1
YLPM1	radiation	0.000779304	0.000171471	0.00119525	0.000690076	3	3
CHEK2	radiation	0.000732239	0.000732239	0.000568847	0.000402236	2	2
SH2B3	chemo	0.000714248	0.000714248			1	1
PPM1D	hormone	0.000647077	0.000647077			1	1
DNMT3A	radiation	0.000621176	0.00019221	0.00125028	0.000245201	23	26
SRCAP	chemorad	0.000588484	0.000588484			1	2
SRCAP	chemo	0.000502824	0.000502824	0.000124617	8.81177e-05	2	2
GNAS	chemo	0.000461297	0.000461297			1	1
ARID1B	chemo	0.000447611	0.000447611			1	1
ASXL1	radiation	0.000437962	0.000437962	0.000444793	0.000314516	2	2
TET2	radiation	0.000426818	0.000326713	0.00056484	0.00032611	3	3
DNMT3A	chemorad	0.000385844	0.000410185	0.000894932	0.000447466	4	4
IKZF1	radiation	0.000342943	0.000342943			1	1
SMC1A	radiation	0.000322698	0.000322698			1	1
SETBP1	hormone	0.000322497	0.000322497			1	1
WT1	hormone	0.00031672	0.00031672			1	1
ANKRD26	chemorad	0.000292746	0.000292746			1	1
SETBP1	chemo	0.000248405	0.000248405			1	1
FAT1	radiation	0.000243831	0.000243831			1	1
SAMD9L	chemo	0.000206502	0.000206502			1	1
DDX41	chemorad	0.000205297	0.000205297			1	1
SRCAP	hormone	0.00019822	0.00019822			1	1
KMT2D	radiation	0.000185926	0.000185926			1	1
KMT2D	hormone	0.000171304	0.000171304	0.000302597	0.000213968	2	2
JAK2	chemo	0.000114096	0.000114096			1	1
PTPN11	radiation	0.000104668	0.000104668			1	1
KRAS	chemorad	8.4007e-05	8.4007e-05			1	1
KIT	chemorad	6.14487e-05	6.14487e-05			1	1
SH2B3	radiation	4.37864e-05	4.37864e-05	4.13495e-05	2.92385e-05	2	2
GNAS	chemorad	2.87771e-05	2.87771e-05	3.74637e-05	2.64908e-05	2	2
SMC3	chemorad	2.66219e-05	2.66219e-05			1	1
PPM1D	radiation	2.60581e-05	2.60581e-05			1	1
BCOR	chemorad	8.54374e-07	8.54374e-07			1	1
ASXL1	chemorad	0	0			1	1
ETV6	hormone	0	0			1	1
KMT2A	radiation	0	0			1	1
SH2B3	chemorad	0	0			1	1
BCOR	radiation	-5.44548e-06	-5.44548e-06	0.000606338	0.000428746	2	2
YLPM1	hormone	-3.0765e-05	-5.81127e-05	0.000284685	0.000164363	3	3
GNAS	hormone	-7.07058e-05	-7.07058e-05			1	1
ZNF318	radiation	-8.83685e-05	0	0.000397623	0.000229568	3	3
KDM6A	radiation	-0.000115172	-0.000115172			1	1
NOTCH1	hormone	-0.000118658	-0.000118658			1	1
TERT	hormone	-0.000169446	-0.000169446	0.000219205	0.000155001	2	2
STAG2	hormone	-0.00017855	-0.00017855			1	1
CHEK2	hormone	-0.000181218	-0.000181218			1	1
TET2	chemo	-0.000254431	-0.000149204	0.00127759	0.000737614	3	3
ETNK1	radiation	-0.000301059	-0.000301059			1	1
TP53	radiation	-0.000313585	-0.000313585			1	1
FAT1	hormone	-0.000349112	-0.000349112			1	1
SMC3	radiation	-0.000370239	-0.000370239			1	1
DNMT3A	hormone	-0.00037713	0.000112884	0.00101436	0.000338122	7	9
JAK2	radiation	-0.000472803	-0.000472803			1	1
BRCC3	hormone	-0.000473042	-0.000473042			1	1
ZNF318	chemo	-0.000690684	-0.000690684	0.0021121	0.00149348	2	2
ASXL1	hormone	-0.000841039	-0.000841039	0.00160178	0.00113263	2	2
SAMD9L	chemorad	-0.000855998	-0.000855998			1	1
ATM	chemo	-0.00123446	-0.00123446			1	1
ASXL1	chemo	-0.00145867	-0.00145867			1	1
SMC1A	hormone	-0.00165752	-0.00165752	0.00234409	0.00165752	2	2
FAT1	chemo	-0.00203607	-0.00203607	0.00398366	0.00281687	2	2
BRCC3	chemo	-0.00292239	-0.00292239			1	1
