## Supplemental Tables for "Clonal Hematopoiesis Dynamics and Evolutionary Fitness During Cancer Treatment Impact Clinical Outcomes": TableS6.xlsx

### Sheet: OS overall population
Characteristic	Univariable - each variable HR is non adjusted			Multivariable - each HR adjusted for variables in table
	N (Event N)	HR (95% CI)	p-value	N (Event N)	HR (95% CI)	p-value
age_at_sample	171 (27)	1.01 (0.97, 1.05)	0.7	159 (26)	1.03 (0.99, 1.08)	0.2
tnm_stage_cat
Early stage	150 (15)	Reference		139 (15)	Reference
Late stage	20 (11)	9.20 (4.15, 20.4)	<0.001	20 (11)	12.2 (4.76, 31.5)	<0.001
er
neg	30 (9)	Reference		30 (9)	Reference
pos	141 (18)	0.35 (0.16, 0.79)	0.011	129 (17)	0.19 (0.06, 0.64)	0.007
pr
neg	41 (12)	Reference		40 (12)	Reference
pos	130 (15)	0.33 (0.16, 0.71)	0.005	119 (14)	0.89 (0.32, 2.51)	0.8
her2
neg	141 (20)	Reference		140 (19)	Reference
pos	19 (7)	2.90 (1.22, 6.87)	0.016	19 (7)	1.59 (0.61, 4.12)	0.3
status_CH
noCH	77 (11)	Reference		74 (11)	Reference
CH	94 (16)	1.11 (0.51, 2.38)	0.8	85 (15)	0.87 (0.36, 2.14)	0.8
Abbreviations: CI = Confidence Interval, HR = Hazard Ratio

### Sheet: PFS overall population
Characteristic	Univariable - each variable HR is non adjusted			Multivariable - each HR adjusted for variables in table
	N (Event N)	HR (95% CI)	p-value	N (Event N)	HR (95% CI)	p-value
age_at_sample	171 (40)	1.00 (0.97, 1.03)	0.8	159 (39)	1.02 (0.99, 1.06)	0.15
tnm_stage_cat
Early stage	150 (26)	Reference		139 (26)	Reference
Late stage	20 (13)	7.78 (3.93, 15.4)	<0.001	20 (13)	8.17 (3.84, 17.4)	<0.001
er
neg	30 (10)	Reference		30 (10)	Reference
pos	141 (30)	0.57 (0.28, 1.17)	0.13	129 (29)	0.41 (0.13, 1.28)	0.13
pr
neg	41 (14)	Reference		40 (14)	Reference
pos	130 (26)	0.51 (0.27, 0.98)	0.045	119 (25)	1.26 (0.47, 3.41)	0.6
her2
neg	141 (33)	Reference		140 (32)	Reference
pos	19 (7)	1.92 (0.85, 4.35)	0.12	19 (7)	1.55 (0.63, 3.79)	0.3
status_CH
noCH	77 (18)	Reference		74 (18)	Reference
CH	94 (22)	0.93 (0.50, 1.73)	0.8	85 (21)	0.88 (0.43, 1.77)	0.7
Abbreviations: CI = Confidence Interval, HR = Hazard Ratio

### Sheet: RFS overall population
Characteristic	Univariable - each variable HR is non adjusted			Multivariable - each HR adjusted for variables in table
	N (Event N)	HR (95% CI)	p-value	N (Event N)	HR (95% CI)	p-value
age_at_sample	171 (31)	0.97 (0.94, 1.00)	0.089	159 (31)	1.01 (0.97, 1.04)	0.7
tnm_stage_cat
Early stage	150 (18)	Reference		139 (18)	Reference
Late stage	20 (13)	10.1 (4.87, 20.8)	<0.001	20 (13)	9.89 (4.40, 22.2)	<0.001
er
neg	30 (9)	Reference		30 (9)	Reference
pos	141 (22)	0.46 (0.21, 1.00)	0.049	129 (22)	0.39 (0.12, 1.30)	0.13
pr
neg	41 (12)	Reference		40 (12)	Reference
pos	130 (19)	0.44 (0.21, 0.91)	0.027	119 (19)	1.29 (0.45, 3.68)	0.6
her2
neg	141 (26)	Reference		140 (26)	Reference
pos	19 (5)	1.71 (0.66, 4.45)	0.3	19 (5)	1.17 (0.42, 3.24)	0.8
status_CH
noCH	77 (16)	Reference		74 (16)	Reference
CH	94 (15)	0.72 (0.36, 1.46)	0.4	85 (15)	0.86 (0.38, 1.96)	0.7
Abbreviations: CI = Confidence Interval, HR = Hazard Ratio

### Sheet: Table S6-1 OS
# Table S6. Results for OS survival analyses using multivariate Cox regression models
Characteristic	Univariable - each variable HR is non adjusted			Multivariable - each HR adjusted for variables in table
	N (Event N)	HR (95% CI)	p-value	N (Event N)	HR (95% CI)	p-value
age_at_sample	91 (15)	1.06 (1.00, 1.13)	0.061	83 (14)	1.12 (1.01, 1.25)	0.032
tnm_stage_cat
Early stage	81 (10)	Reference		74 (10)	Reference
Late stage	9 (4)	6.49 (1.95, 21.6)	0.002	9 (4)	4.87 (1.29, 18.4)	0.019
er
neg	17 (4)	Reference		17 (4)	Reference
pos	74 (11)	0.52 (0.17, 1.64)	0.3	66 (10)	0.32 (0.05, 1.89)	0.2
pr
neg	24 (7)	Reference		24 (7)	Reference
pos	67 (8)	0.32 (0.12, 0.89)	0.029	59 (7)	1.17 (0.26, 5.28)	0.8
her2
neg	74 (11)	Reference		73 (10)	Reference
pos	10 (4)	2.65 (0.84, 8.35)	0.1	10 (4)	1.67 (0.46, 5.98)	0.4
cond
Neg/Not impacted	63 (5)	Reference		55 (4)	Reference
Pos	28 (10)	5.63 (1.91, 16.6)	0.002	28 (10)	6.57 (1.66, 25.9)	0.007
Abbreviations: CI = Confidence Interval, HR = Hazard Ratio

### Sheet: Tablse S6-2 PFS
# Table S6. Results for PFS survival analyses using multivariate Cox regression models
Characteristic	Univariable - each variable HR is non adjusted			Multivariable - each HR adjusted for variables in table
	N (Event N)	HR (95% CI)	p-value	N (Event N)	HR (95% CI)	p-value
age_at_sample	91 (20)	1.06 (1.01, 1.12)	0.028	83 (19)	1.10 (1.02, 1.18)	0.018
tnm_stage_cat
Early stage	81 (14)	Reference		74 (14)	Reference
Late stage	9 (5)	6.55 (2.30, 18.7)	<0.001	9 (5)	5.97 (1.81, 19.7)	0.003
er
neg	17 (4)	Reference		17 (4)	Reference
pos	74 (16)	0.78 (0.26, 2.33)	0.7	66 (15)	0.48 (0.09, 2.48)	0.4
pr
neg	24 (8)	Reference		24 (8)	Reference
pos	67 (12)	0.43 (0.17, 1.05)	0.063	59 (11)	1.27 (0.31, 5.18)	0.7
her2
neg	74 (16)	Reference		73 (15)	Reference
pos	10 (4)	1.98 (0.66, 5.94)	0.2	10 (4)	1.97 (0.53, 7.30)	0.3
cond
Neg/Not impacted	63 (9)	Reference		55 (8)	Reference
Pos	28 (11)	3.32 (1.37, 8.04)	0.008	28 (11)	2.86 (1.01, 8.12)	0.049
Abbreviations: CI = Confidence Interval, HR = Hazard Ratio

### Sheet: Tablse S6-3 RFS
# Table S6. Results for RFS survival analyses using multivariate Cox regression models
Characteristic	Univariable - each variable HR is non adjusted			Multivariable - each HR adjusted for variables in table
	N (Event N)	HR (95% CI)	p-value	N (Event N)	HR (95% CI)	p-value
age_at_sample	91 (13)	1.07 (1.00, 1.14)	0.067	83 (13)	1.09 (1.0, 1.20)	0.064
tnm_stage_cat
Early stage	81 (8)	Reference		74 (8)	Reference
Late stage	9 (5)	9.10 (2.94, 28.2)	<0.001	9 (5)	8.34 (2.23, 31.1)	0.002
er
neg	17 (3)	Reference		17 (3)	Reference
pos	74 (10)	0.66 (0.18, 2.40)	0.5	66 (10)	0.38 (0.06, 2.61)	0.3
pr
neg	24 (6)	Reference		24 (6)	Reference
pos	67 (7)	0.35 (0.12, 1.04)	0.059	59 (7)	0.96 (0.19, 4.77)	>0.9
her2
neg	74 (11)	Reference		73 (11)	Reference
pos	10 (2)	1.53 (0.34, 6.92)	0.6	10 (2)	1.44 (0.27, 7.60)	0.7
cond
Neg/Not impacted	63 (6)	Reference		55 (6)	Reference
Pos	28 (7)	3.02 (1.01, 9.00)	0.047	28 (7)	1.88 (0.51, 6.86)	0.3
Abbreviations: CI = Confidence Interval, HR = Hazard Ratio
